# Electronic Health Record Evaluation of the Preconception Medical Assessment for Maternal Morbidity

**DOI:** 10.64898/2026.03.02.26347437

**Authors:** Umair Khan, Saloni Shah, Gabriela Luna-Victoria, Lauren Groves, Diana Ramos, Marina Sirota, Tomiko T. Oskotsky

**Affiliations:** Bakar Computational Health Sciences Institute, University of California, San Francisco, San Francisco, CA, USA; Icahn School of Medicine at Mount Sinai, New York, NY, USA; Department of Obstetrics, Gynecology, and Reproductive Sciences, University of California, San Francisco, San Francisco, CA, USA; Office of the California Surgeon General, Sacramento, CA, USA; Department of Pediatrics, University of California, San Francisco, San Francisco, CA, USA; Division of Clinical Informatics and Digital Transformation, University of California, San Francisco, San Francisco, CA, USA

**Author notes:** Corresponding author:* Tomiko Oskotsky, MD, Bakar Computational Health Sciences Institute, University of California, San Francisco, 490 Illinois St, 2nd Floor, PO Box 2933, San Francisco, CA 94143. Co-lead authors (equal contribution) (Umair Khan, Saloni Shah). Co-senior authors (jointly supervised this work) (Diana Ramos, Marina Sirota, Tomiko T. Oskotsky).

## Abstract

**Importance:** Severe maternal morbidity is increasingly driven by chronic conditions present before pregnancy, but existing obstetric comorbidity indices rely on clinician documentation and are not designed for preconception use.

**Objective:** To determine whether conditions represented in a patient-facing preconception assessment are associated with severe maternal morbidity comparably with clinician-derived indices.

**Design:** Retrospective cohort study of deliveries from 1992 to 2025; scores were derived from diagnoses recorded at least 280 days before delivery.

**Setting:** Two deidentified electronic health record databases covering an academic and public health system in San Francisco and 5 other University of California medical centers.

**Participants:** Birthing individuals aged 12 to 55 years at delivery with at least 10 clinical events recorded before conception.

**Exposures:** Preconception Medical Assessment (PreMA) score (range, 0-8) and the Bateman (range, 0-51) and Leonard (range, 0-281) obstetric comorbidity indices, modeled per 1-SD increase.

**Main Outcomes and Measures:** Severe maternal morbidity and nontransfusion severe maternal morbidity within 7 days of delivery, defined by Centers for Disease Control and Prevention indicators.

**Results:** Among 58,549 deliveries (21,427 in the San Francisco cohort [mean (SD) maternal age, 33.4 (5.7) years]; 37,122 in the statewide cohort [33.1 (5.4) years]), each 1-SD increase in PreMA score was associated with severe maternal morbidity in the San Francisco cohort (relative risk [RR], 1.23; 95% CI, 1.19-1.28), similar to the Bateman (RR, 1.26; 95% CI, 1.22-1.29) and Leonard (RR, 1.26; 95% CI, 1.23-1.30) indices; statewide findings were consistent. Severe maternal morbidity rose from 6.6% at a score of 0 to 9.0% at 1 to 3 and 17.8% at 4 or greater (statewide, 3.8%, 5.3%, and 14.5%). Associations persisted across racial, ethnic, and neighborhood deprivation subgroups. Cardiovascular conditions (RR, 3.08; 95% CI, 2.50-3.80) and diabetes (RR, 1.83; 95% CI, 1.34-2.48) were most strongly associated with nontransfusion severe maternal morbidity.

**Conclusions and Relevance:** In this cohort study, higher scores on a patient-facing preconception assessment were associated with severe maternal morbidity, comparably with clinician-derived indices. Prospective studies are needed before scores are used clinically.

**Key Points:** *Question:* Is a brief patient-completed preconception assessment associated with severe maternal morbidity?

*Findings:* In this study of 58,549 deliveries across two California health systems, each standard deviation increase in the electronic health record-derived Preconception Medical Assessment score was significantly associated with severe maternal morbidity, with a magnitude similar to two established clinician-facing comorbidity indices. Severe maternal morbidity ranged from 6.6% among deliveries with a score of 0 to 17.8% among those scoring 4 or greater.

*Meaning:* Conditions captured by this patient-completed assessment may identify candidates for preconception counseling and chronic disease optimization.
