## Supplementary material for "Electronic Health Record Evaluation of the Preconception Medical Assessment for Maternal Morbidity": eTable 1

### Sheet: inclusion criteria
concept ID	concept name	domain	vocabulary	concept code
193277	Deliveries by cesarean	Observation	SNOMED	200144004
441641	Delivery normal	Condition	SNOMED	48782003
2004707	Other mid forceps operation	Procedure	ICD9Proc	72.29
2004710	Other high forceps operation	Procedure	ICD9Proc	72.39
2004724	Other partial breech extraction	Procedure	ICD9Proc	72.52
2004726	Other total breech extraction	Procedure	ICD9Proc	72.54
2004730	Other vacuum extraction	Procedure	ICD9Proc	72.79
2004731	Other specified instrumental delivery	Procedure	ICD9Proc	72.8
2004765	Other manually assisted delivery	Procedure	ICD9Proc	73.59
2004788	Removal of extratubal ectopic pregnancy	Procedure	ICD9Proc	74.3
2004789	Cesarean section of other specified type	Procedure	ICD9Proc	74.4
2004802	Other cesarean section of unspecified type	Procedure	ICD9Proc	74.99
2784564	Extraction of Products of Conception, High, Open Approach	Procedure	ICD10PCS	10D00Z0
2784565	Extraction of Products of Conception, Low, Open Approach	Procedure	ICD10PCS	10D00Z1
2784566	Extraction of Products of Conception, Extraperitoneal, Open Approach	Procedure	ICD10PCS	10D00Z2
2784567	Extraction of Products of Conception, Low Forceps, Via Natural or Artificial Opening	Procedure	ICD10PCS	10D07Z3
2784568	Extraction of Products of Conception, Mid Forceps, Via Natural or Artificial Opening	Procedure	ICD10PCS	10D07Z4
2784569	Extraction of Products of Conception, High Forceps, Via Natural or Artificial Opening	Procedure	ICD10PCS	10D07Z5
2784570	Extraction of Products of Conception, Vacuum, Via Natural or Artificial Opening	Procedure	ICD10PCS	10D07Z6
2784571	Extraction of Products of Conception, Internal Version, Via Natural or Artificial Opening	Procedure	ICD10PCS	10D07Z7
2784572	Extraction of Products of Conception, Other, Via Natural or Artificial Opening	Procedure	ICD10PCS	10D07Z8
2784578	Delivery of Products of Conception, External Approach	Procedure	ICD10PCS	10E0XZZ
4014295	Single live birth	Condition	SNOMED	169826009
4014296	Twins - both live born	Condition	SNOMED	169828005
4014454	Single stillbirth	Condition	SNOMED	169827000
4014455	Twins - one still and one live born	Condition	SNOMED	169829002
4014456	Triplets - all live born	Condition	SNOMED	169831006
4015162	Twins - both stillborn	Condition	SNOMED	169830007
4015701	Cesarean section	Procedure	SNOMED	11466000
4023797	Partial breech delivery with forceps to aftercoming head	Procedure	SNOMED	19390001
4032762	Forceps application to aftercoming head	Procedure	SNOMED	236978001
4035778	High forceps delivery with episiotomy	Procedure	SNOMED	15413009
4075735	Low forceps delivery with episiotomy	Procedure	SNOMED	17860005
4082412	Hysterotomy and termination of pregnancy	Procedure	SNOMED	18302006
4088084	Low forceps delivery	Procedure	SNOMED	18625004
4093774	Mid forceps delivery with episiotomy	Procedure	SNOMED	25828002
4094046	Triplet birth	Condition	SNOMED	281052005
4096145	Delivery by vacuum extraction with episiotomy	Procedure	SNOMED	26313002
4128031	Instrumental delivery	Procedure	SNOMED	236974004
4141265	Internal and combined version with extraction	Procedure	SNOMED	33807004
4145318	Outcome of delivery	Observation	SNOMED	268475008
4163851	Multiple birth	Condition	SNOMED	45384004
4189205	Delivery by vacuum extraction	Procedure	SNOMED	61586001
4204679	Total breech delivery with forceps to aftercoming head	Procedure	SNOMED	54973000
4211824	Extraperitoneal cesarean section	Procedure	SNOMED	57271003
4213387	Breech extraction	Procedure	SNOMED	417121007
4223536	Classical cesarean section	Procedure	SNOMED	84195007
4231702	High forceps delivery	Procedure	SNOMED	89849000
4266683	Mid forceps delivery	Procedure	SNOMED	62508004
4311671	Episiotomy	Procedure	SNOMED	85548006
4324549	Forceps delivery with rotation of fetal head	Procedure	SNOMED	71166009
37312440	Lower uterine segment cesarean section	Procedure	SNOMED	788180009
38001485	Cesarean section w CC/MCC	Observation	DRG	765
38001486	Cesarean section w/o CC/MCC	Observation	DRG	766
38001487	Vaginal delivery w sterilization &/or D&C	Observation	DRG	767
38001488	Vaginal delivery w O.R. proc except steril &/or D&C	Observation	DRG	768
38001491	Vaginal delivery w complicating diagnoses	Observation	DRG	774
38001492	Vaginal delivery w/o complicating diagnoses	Observation	DRG	775
45757118	Spontaneous onset of labor between 37 and 39 weeks gestation with planned cesarean section	Condition	SNOMED	10751701000119102
45757166	Quadruplets, all live born	Condition	SNOMED	10760701000119102
45757167	Quintuplets, all live born	Condition	SNOMED	10760781000119105
45765500	Quadruplet birth	Condition	SNOMED	702452007
45765501	Quintuplet birth	Condition	SNOMED	702453002
45765502	Sextuplet birth	Condition	SNOMED	702454008
45772082	Sextuplets, all live born	Condition	SNOMED	10760861000119105

### Sheet: exclusion criteria
concept ID	concept name	domain	vocabulary	concept code
74706	Failed attempted termination of pregnancy complicated by genital-pelvic infection	Condition	SNOMED	26224003
76482	Missed miscarriage	Condition	SNOMED	16607004
192380	Failed attempted termination of pregnancy without complication	Condition	SNOMED	90645002
192678	Miscarriage complicated by damage to pelvic organs and/or tissues	Condition	SNOMED	58990004
193259	Failed attempted termination of pregnancy complicated by damage to pelvic organ and/or tissues	Condition	SNOMED	7822001
193525	Abdominal pregnancy	Condition	SNOMED	82661006
193820	Miscarriage complicated by renal failure	Condition	SNOMED	10697004
194694	Failed attempted termination of pregnancy with complication	Condition	SNOMED	59919008
194704	Miscarriage complicated by embolism	Condition	SNOMED	43306002
196746	Miscarriage complicated by shock	Condition	SNOMED	34270000
197031	Intrauterine pregnancy	Observation	SNOMED	65727000
197047	Failed attempted termination of pregnancy complicated by renal failure	Condition	SNOMED	29421008
199076	Tubal pregnancy	Condition	SNOMED	79586000
200153	Ovarian pregnancy	Condition	SNOMED	9899009
200455	Failed attempted termination of pregnancy complicated by delayed and/or excessive hemorrhage	Condition	SNOMED	26623000
201637	Failed attempted termination of pregnancy complicated by shock	Condition	SNOMED	67042008
432682	Complete miscarriage with delayed or excessive hemorrhage	Condition	SNOMED	198656000
432689	Metabolic disorder due to incomplete miscarriage	Condition	SNOMED	198648003
434094	Miscarriage with complication	Condition	SNOMED	34614007
434413	Incomplete miscarriage with complication	Condition	SNOMED	413338003
435000	Complete miscarriage with metabolic disorder	Condition	SNOMED	198660002
435318	Complete miscarriage with genital tract or pelvic infection	Condition	SNOMED	198655001
436176	Miscarriage without complication	Condition	SNOMED	23793007
436742	Complete miscarriage with renal failure	Condition	SNOMED	198659007
437045	Embolism due to incomplete miscarriage	Condition	SNOMED	198650006
437611	Ectopic pregnancy	Condition	SNOMED	34801009
437920	Miscarriage complicated by genital-pelvic infection	Condition	SNOMED	373896005
438805	Complete miscarriage with shock	Condition	SNOMED	198661003
439083	Hydatidiform mole, benign	Condition	SNOMED	417044008
439688	Renal failure due to and following incomplete miscarriage	Condition	SNOMED	198647008
441348	Miscarriage complicated by metabolic disorder	Condition	SNOMED	13384007
441631	Shock due to incomplete miscarriage	Condition	SNOMED	198649006
441632	Complete miscarriage with embolism	Condition	SNOMED	198663000
441910	Complete miscarriage with damage to pelvic organs or tissues	Condition	SNOMED	198657009
442353	Failed attempted termination of pregnancy complicated by metabolic disorder	Condition	SNOMED	5939002
443868	Failed attempted termination of pregnancy complicated by embolism	Condition	SNOMED	13943000
2784555	Abortion of Products of Conception, Open Approach	Procedure	ICD10PCS	10A00ZZ
2784556	Abortion of Products of Conception, Percutaneous Approach	Procedure	ICD10PCS	10A03ZZ
2784557	Abortion of Products of Conception, Percutaneous Endoscopic Approach	Procedure	ICD10PCS	10A04ZZ
2784558	Abortion of Products of Conception, Vacuum, Via Natural or Artificial Opening	Procedure	ICD10PCS	10A07Z6
2784559	Abortion of Products of Conception, Laminaria, Via Natural or Artificial Opening	Procedure	ICD10PCS	10A07ZW
2784560	Abortion of Products of Conception, Abortifacient, Via Natural or Artificial Opening	Procedure	ICD10PCS	10A07ZX
2784561	Abortion of Products of Conception, Via Natural or Artificial Opening	Procedure	ICD10PCS	10A07ZZ
2784562	Abortion of Products of Conception, Via Natural or Artificial Opening Endoscopic	Procedure	ICD10PCS	10A08ZZ
4029496	Disorder of product of conception	Condition	SNOMED	128604004
4033096	Miscarriage with urinary tract infection	Condition	SNOMED	1469007
4034088	Partial hydatidiform mole	Condition	SNOMED	237250000
4067106	Miscarriage	Condition	SNOMED	17369002
4073090	Failed attempted termination of pregnancy with sepsis	Condition	SNOMED	24444009
4082412	Hysterotomy and termination of pregnancy	Procedure	SNOMED	18302006
4113055	Failed attempted termination of pregnancy with genital tract or pelvic infection	Condition	SNOMED	198806007
4121775	Injection of amnion for termination of pregnancy	Procedure	SNOMED	288045002
4129710	Complete hydatidiform mole	Condition	SNOMED	237249000
4135209	Combined pregnancy	Condition	SNOMED	31601007
4146775	Incomplete inevitable miscarriage without complication	Condition	SNOMED	307748007
4168396	Dilation of cervix uteri and curettage for termination of pregnancy	Procedure	SNOMED	274973002
4171359	Failed attempted termination of pregnancy	Condition	SNOMED	49416000
4174577	Secondary abdominal pregnancy	Condition	SNOMED	276881003
4212941	Aspiration curettage of uterus for termination of pregnancy	Procedure	SNOMED	391897002
4240605	Termination of pregnancy	Condition	SNOMED	57797005
4281684	Failed attempted termination of pregnancy with urinary tract infection	Condition	SNOMED	66892003
4285746	Miscarriage with sepsis	Condition	SNOMED	67465009
37018340	Induced termination of pregnancy	Procedure	SNOMED	714812005
37162983	Disorder following induced termination of pregnancy	Condition	SNOMED	1204036002
37162984	Sepsis following induced termination of pregnancy	Condition	SNOMED	1204037006
37163765	Incomplete induced termination of pregnancy complicated by shock	Condition	SNOMED	1220564001
37163784	Incomplete induced termination of pregnancy complicated by renal failure	Condition	SNOMED	1220586000
37163809	Incomplete induced termination of pregnancy complicated by embolism	Condition	SNOMED	1220630007
37163810	Incomplete induced termination of pregnancy complicated by delayed or excessive hemorrhage	Condition	SNOMED	1220631006
37163812	Incomplete induced termination of pregnancy complicated by damage to pelvic organs or tissues	Condition	SNOMED	1220632004
37163820	Shock due to and following complete induced termination of pregnancy	Condition	SNOMED	1220645000
37163822	Renal failure due to and following complete induced termination of pregnancy	Condition	SNOMED	1220648003
37163825	Metabolic disease due to and following complete induced termination of pregnancy	Condition	SNOMED	1220651005
37163826	Embolism due to and following complete induced termination of pregnancy	Condition	SNOMED	1220652003
37163828	Genital-pelvic infection due to and following complete induced termination of pregnancy	Condition	SNOMED	1220656000
37163829	Damage to pelvic organs and/or tissue due to and following complete induced termination of pregnancy	Condition	SNOMED	1220657009
37167172	Shock following ectopic pregnancy	Condition	SNOMED	1263942000
37167173	Shock following molar pregnancy	Condition	SNOMED	1263943005
37167973	Infection of female genital tract due to incomplete miscarriage	Condition	SNOMED	1269247005
37167975	Infection of pelvis due to incomplete miscarriage	Condition	SNOMED	1269249008
37167976	Damage to organ of pelvis due to incomplete miscarriage	Condition	SNOMED	1269255003
37169834	Incomplete induced termination of pregnancy complicated by metabolic disorder	Condition	SNOMED	1220625008
37169835	Incomplete induced termination of pregnancy complicated by genital-pelvic infection	Condition	SNOMED	1220626009
37206226	Excessive hemorrhage due to and following induced termination of pregnancy	Condition	SNOMED	785867009
37206227	Secondary hemorrhage due to and following induced termination of pregnancy	Condition	SNOMED	785868004
40483581	Combined tubal and intrauterine pregnancy	Condition	SNOMED	442478007
40539858	Pregnancy with abortive outcome	Condition	SNOMED	363681007
42537759	Delayed hemorrhage due to and following miscarriage	Condition	SNOMED	737318003
42537766	Renal failure following molar pregnancy	Condition	SNOMED	737327002
43530908	Induced termination of pregnancy complicated by damage to pelvic organs and/or tissues	Condition	SNOMED	609447002
43530910	Induced termination of pregnancy complicated by genital-pelvic infection	Condition	SNOMED	609450004
43530911	Induced termination of pregnancy complicated by metabolic disorder	Condition	SNOMED	609451000
43530912	Induced termination of pregnancy complicated by renal failure	Condition	SNOMED	609452007
43530945	Induced termination of pregnancy complicated by urinary tract infection	Condition	SNOMED	609491002
43530960	Induced termination of pregnancy complicated by cardiac arrest	Condition	SNOMED	609506003
43531710	Induced termination of pregnancy complicated by embolism	Condition	SNOMED	609449004
43531711	Induced termination of pregnancy complicated by shock	Condition	SNOMED	609453002
44783183	Combined intrauterine and ovarian pregnancy	Condition	SNOMED	699240001
45757120	Renal failure after ectopic pregnancy	Condition	SNOMED	10752771000119100
45757198	Sepsis due to incomplete miscarriage	Condition	SNOMED	10812001000119100
45768717	Incomplete induced termination of pregnancy	Condition	SNOMED	707207004
45771353	Incomplete induced termination of pregnancy with complication	Condition	SNOMED	16101000119107
46269805	Cardiac arrest due to failed attempted abortion	Condition	SNOMED	10750641000119101
46269812	Cardiac arrest due to miscarriage	Condition	SNOMED	10760181000119109
46269813	Urinary tract infection due to incomplete miscarriage	Condition	SNOMED	10812041000119103
46274066	Cardiac arrest due to incomplete miscarriage	Condition	SNOMED	10811961000119109
