## Supplementary material for "Electronic Health Record Evaluation of the Preconception Medical Assessment for Maternal Morbidity": eTable 3

### Sheet: severe maternal morbidity indic
indication	concept ID	concept name	domain	vocabulary	concept code
acute myocardial infarction	312327	Acute myocardial infarction	Condition	SNOMED	57054005
acute myocardial infarction	434376	Acute myocardial infarction of anterior wall	Condition	SNOMED	54329005
acute myocardial infarction	436706	Acute myocardial infarction of lateral wall	Condition	SNOMED	58612006
acute myocardial infarction	438170	Acute myocardial infarction of inferior wall	Condition	SNOMED	73795002
acute myocardial infarction	438438	Acute myocardial infarction of anterolateral wall	Condition	SNOMED	70211005
acute myocardial infarction	438447	Acute myocardial infarction of inferolateral wall	Condition	SNOMED	65547006
acute myocardial infarction	439693	True posterior myocardial infarction	Condition	SNOMED	194802003
acute myocardial infarction	441579	Acute myocardial infarction of inferoposterior wall	Condition	SNOMED	76593002
acute myocardial infarction	444406	Acute subendocardial infarction	Condition	SNOMED	70422006
acute myocardial infarction	4108218	Subsequent myocardial infarction of inferior wall	Condition	SNOMED	194858006
acute myocardial infarction	4108677	Subsequent myocardial infarction of anterior wall	Condition	SNOMED	194857001
acute myocardial infarction	4270024	Acute non-ST segment elevation myocardial infarction	Condition	SNOMED	401314000
acute myocardial infarction	4296653	Acute ST segment elevation myocardial infarction	Condition	SNOMED	401303003
acute myocardial infarction	4329847	Myocardial infarction	Condition	SNOMED	22298006
acute myocardial infarction	37309626	Myocardial infarction due to demand ischemia	Condition	SNOMED	16837681000119104
acute myocardial infarction	43020460	Acute ST segment elevation myocardial infarction involving left anterior descending coronary artery	Condition	SNOMED	285981000119103
acute myocardial infarction	45766075	Acute anterior ST segment elevation myocardial infarction	Condition	SNOMED	703164000
acute myocardial infarction	45766114	Subsequent ST segment elevation myocardial infarction	Condition	SNOMED	703211006
acute myocardial infarction	45766116	Acute ST segment elevation myocardial infarction of inferior wall	Condition	SNOMED	703213009
acute myocardial infarction	45766241	Subsequent non-ST segment elevation myocardial infarction	Condition	SNOMED	703360004
acute myocardial infarction	46270162	Acute ST segment elevation myocardial infarction due to left coronary artery occlusion	Condition	SNOMED	15713081000119108
acute myocardial infarction	46270163	Acute ST segment elevation myocardial infarction due to right coronary artery occlusion	Condition	SNOMED	15713121000119105
acute renal failure	197320	Acute kidney injury	Condition	SNOMED	14669001
acute renal failure	197329	Acute renal failure due to acute cortical necrosis	Condition	SNOMED	429224003
acute renal failure	432961	Acute renal papillary necrosis with renal failure	Condition	SNOMED	298015003
acute renal failure	444044	Acute tubular necrosis	Condition	SNOMED	35455006
acute renal failure	4066005	Post-delivery acute renal failure with postnatal problem	Condition	SNOMED	200118004
acute renal failure	37116834	Postpartum acute renal failure	Condition	SNOMED	733839001
acute respiratory distress syndrome	261881	Trauma and postoperative pulmonary insufficiency	Condition	SNOMED	266370006
acute respiratory distress syndrome	312940	Acute-on-chronic respiratory failure	Condition	SNOMED	67905004
acute respiratory distress syndrome	317109	Respiratory arrest	Condition	SNOMED	87317003
acute respiratory distress syndrome	318459	Respiratory insufficiency	Condition	SNOMED	409623005
acute respiratory distress syndrome	319049	Acute respiratory failure	Condition	SNOMED	65710008
acute respiratory distress syndrome	4055481	Acute pulmonary insufficiency following thoracic surgery	Condition	SNOMED	196188002
acute respiratory distress syndrome	4055650	Acute pulmonary insufficiency following nonthoracic surgery	Condition	SNOMED	196189005
acute respiratory distress syndrome	4055651	Chronic pulmonary insufficiency following surgery	Condition	SNOMED	196190001
acute respiratory distress syndrome	4148486	Postprocedural respiratory failure	Condition	SNOMED	309775007
acute respiratory distress syndrome	4191650	Acute respiratory distress	Condition	SNOMED	373895009
acute respiratory distress syndrome	4195694	Acute respiratory distress syndrome	Condition	SNOMED	67782005
acute respiratory distress syndrome	4256228	Respiratory failure	Condition	SNOMED	409622000
acute respiratory distress syndrome	36716978	Acute on chronic hypercapnic respiratory failure	Condition	SNOMED	7361000175106
acute respiratory distress syndrome	37016114	Acute on chronic hypoxemic respiratory failure	Condition	SNOMED	10672271000119100
acute respiratory distress syndrome	37395564	Hypoxemic respiratory failure	Condition	SNOMED	10676831000119101
acute respiratory distress syndrome	46271074	Hypercapnic respiratory failure	Condition	SNOMED	709109004
acute respiratory distress syndrome	46271075	Acute hypoxemic respiratory failure	Condition	SNOMED	709111008
acute respiratory distress syndrome	46273719	Acute hypercapnic respiratory failure	Condition	SNOMED	709110009
air and thrombotic embolism	200907	Air embolism as a complication of medical care	Condition	SNOMED	213304008
air and thrombotic embolism	312927	Acute cor pulmonale	Condition	SNOMED	49584005
air and thrombotic embolism	433545	Obstetric blood-clot pulmonary embolism with antenatal complication	Condition	SNOMED	200303005
air and thrombotic embolism	433832	Obstetric pulmonary thromboembolism	Condition	SNOMED	200299000
air and thrombotic embolism	435026	Obstetric pulmonary embolism	Condition	SNOMED	200284000
air and thrombotic embolism	437060	Obstetric blood-clot pulmonary embolism with postnatal complication	Condition	SNOMED	200304004
air and thrombotic embolism	439379	Obstetric pyemic and septic pulmonary embolism with postnatal complication	Condition	SNOMED	200311000
air and thrombotic embolism	439380	Obstetric pyemic and septic pulmonary embolism with antenatal complication	Condition	SNOMED	200310004
air and thrombotic embolism	440417	Pulmonary embolism	Condition	SNOMED	59282003
air and thrombotic embolism	440477	Obstetric pyemic and septic pulmonary embolism	Condition	SNOMED	267284008
air and thrombotic embolism	442050	Obstetric air pulmonary embolism with postnatal complication	Condition	SNOMED	200291002
air and thrombotic embolism	442051	Obstetric air pulmonary embolism with antenatal complication	Condition	SNOMED	200290001
air and thrombotic embolism	442055	Obstetric air pulmonary embolism	Condition	SNOMED	200286003
air and thrombotic embolism	442599	Obstetrical blood clot embolism	Condition	SNOMED	60601008
air and thrombotic embolism	443873	Obstetrical air embolism	Condition	SNOMED	15400003
air and thrombotic embolism	4156949	Air embolism	Condition	SNOMED	271376002
air and thrombotic embolism	4159647	Thromboembolic disorder	Condition	SNOMED	371039008
air and thrombotic embolism	4185607	Embolism	Condition	SNOMED	414086009
air and thrombotic embolism	35615055	Saddle embolus of pulmonary artery with acute cor pulmonale	Condition	SNOMED	15964701000119109
air and thrombotic embolism	36713113	Saddle embolus of pulmonary artery	Condition	SNOMED	328511000119109
air and thrombotic embolism	40479606	Septic pulmonary embolism	Condition	SNOMED	441557008
air and thrombotic embolism	40480461	Infarction of lung due to iatrogenic pulmonary embolism	Condition	SNOMED	441746000
air and thrombotic embolism	43530605	Pulmonary embolism with pulmonary infarction	Condition	SNOMED	1001000119102
air and thrombotic embolism	45757126	Air embolism in childbirth	Condition	SNOMED	10754331000119108
air and thrombotic embolism	45757155	Pyemic and septic embolism in childbirth	Condition	SNOMED	10760081000119108
air and thrombotic embolism	45757156	Pyemic and septic embolism in pregnancy	Condition	SNOMED	10760131000119108
amniotic fluid embolism	435616	Amniotic fluid embolism	Condition	SNOMED	17263003
amniotic fluid embolism	436768	Amniotic fluid pulmonary embolism with antenatal complication	Condition	SNOMED	200296007
amniotic fluid embolism	437948	Amniotic fluid pulmonary embolism with postnatal complication	Condition	SNOMED	200297003
amniotic fluid embolism	45757212	Amniotic fluid embolism in childbirth	Condition	SNOMED	10835781000119105
aneurysm	195559	Ruptured abdominal aortic aneurysm	Condition	SNOMED	14336007
aneurysm	198177	Abdominal aortic aneurysm	Condition	SNOMED	233985008
aneurysm	312343	Ruptured aortic aneurysm	Condition	SNOMED	73067008
aneurysm	317585	Aortic aneurysm	Condition	SNOMED	67362008
aneurysm	320739	Dissection of aorta	Condition	SNOMED	308546005
aneurysm	321314	Abdominal aortic aneurysm without rupture	Condition	SNOMED	75878002
aneurysm	433222	Thoracoabdominal aortic aneurysm, ruptured	Condition	SNOMED	195265003
aneurysm	436136	Dissection of thoracic aorta	Condition	SNOMED	233994002
aneurysm	436996	Thoracoabdominal aortic aneurysm	Condition	SNOMED	233984007
aneurysm	441051	Thoracic aortic aneurysm without rupture	Condition	SNOMED	74883004
aneurysm	441875	Thoracic aortic aneurysm which has ruptured	Condition	SNOMED	195258006
aneurysm	443622	Aneurysm of thoracic aorta	Condition	SNOMED	433068007
aneurysm	4256889	Dissection of abdominal aorta	Condition	SNOMED	408666009
aneurysm	37016882	Dissection of thoracoabdominal aorta	Condition	SNOMED	713029000
aneurysm	37109249	Dissection of aortic arch	Condition	SNOMED	27631000146108
blood transfusion	2008234	Perioperative autologous transfusion of whole blood or blood components	Procedure	ICD9Proc	99
blood transfusion	2008236	Transfusion of previously collected autologous blood	Procedure	ICD9Proc	99.02
blood transfusion	2008237	Other transfusion of whole blood	Procedure	ICD9Proc	99.03
blood transfusion	2008241	Transfusion of other serum	Procedure	ICD9Proc	99.07
blood transfusion	2008243	Transfusion of other substance	Procedure	ICD9Proc	99.09
blood transfusion	2788673	Transfusion of Autologous Whole Blood into Peripheral Vein, Open Approach (Deprecated)	Procedure	ICD10PCS	30230H0
blood transfusion	2788674	Transfusion of Nonautologous Whole Blood into Peripheral Vein, Open Approach (Deprecated)	Procedure	ICD10PCS	30230H1
blood transfusion	2788677	Transfusion of Autologous Frozen Plasma into Peripheral Vein, Open Approach (Deprecated)	Procedure	ICD10PCS	30230K0
blood transfusion	2788678	Transfusion of Nonautologous Frozen Plasma into Peripheral Vein, Open Approach (Deprecated)	Procedure	ICD10PCS	30230K1
blood transfusion	2788679	Transfusion of Autologous Fresh Plasma into Peripheral Vein, Open Approach (Deprecated)	Procedure	ICD10PCS	30230L0
blood transfusion	2788680	Transfusion of Nonautologous Fresh Plasma into Peripheral Vein, Open Approach (Deprecated)	Procedure	ICD10PCS	30230L1
blood transfusion	2788681	Transfusion of Autologous Plasma Cryoprecipitate into Peripheral Vein, Open Approach (Deprecated)	Procedure	ICD10PCS	30230M0
blood transfusion	2788682	Transfusion of Nonautologous Plasma Cryoprecipitate into Peripheral Vein, Open Approach (Deprecated)	Procedure	ICD10PCS	30230M1
blood transfusion	2788683	Transfusion of Autologous Red Blood Cells into Peripheral Vein, Open Approach (Deprecated)	Procedure	ICD10PCS	30230N0
blood transfusion	2788684	Transfusion of Nonautologous Red Blood Cells into Peripheral Vein, Open Approach (Deprecated)	Procedure	ICD10PCS	30230N1
blood transfusion	2788685	Transfusion of Autologous Frozen Red Cells into Peripheral Vein, Open Approach (Deprecated)	Procedure	ICD10PCS	30230P0
blood transfusion	2788686	Transfusion of Nonautologous Frozen Red Cells into Peripheral Vein, Open Approach (Deprecated)	Procedure	ICD10PCS	30230P1
blood transfusion	2788689	Transfusion of Autologous Platelets into Peripheral Vein, Open Approach (Deprecated)	Procedure	ICD10PCS	30230R0
blood transfusion	2788690	Transfusion of Nonautologous Platelets into Peripheral Vein, Open Approach (Deprecated)	Procedure	ICD10PCS	30230R1
blood transfusion	2788693	Transfusion of Autologous Fibrinogen into Peripheral Vein, Open Approach (Deprecated)	Procedure	ICD10PCS	30230T0
blood transfusion	2788694	Transfusion of Nonautologous Fibrinogen into Peripheral Vein, Open Approach (Deprecated)	Procedure	ICD10PCS	30230T1
blood transfusion	2788706	Transfusion of Autologous Whole Blood into Peripheral Vein, Percutaneous Approach	Procedure	ICD10PCS	30233H0
blood transfusion	2788707	Transfusion of Nonautologous Whole Blood into Peripheral Vein, Percutaneous Approach	Procedure	ICD10PCS	30233H1
blood transfusion	2788710	Transfusion of Autologous Frozen Plasma into Peripheral Vein, Percutaneous Approach	Procedure	ICD10PCS	30233K0
blood transfusion	2788711	Transfusion of Nonautologous Frozen Plasma into Peripheral Vein, Percutaneous Approach	Procedure	ICD10PCS	30233K1
blood transfusion	2788712	Transfusion of Autologous Fresh Plasma into Peripheral Vein, Percutaneous Approach	Procedure	ICD10PCS	30233L0
blood transfusion	2788713	Transfusion of Nonautologous Fresh Plasma into Peripheral Vein, Percutaneous Approach	Procedure	ICD10PCS	30233L1
blood transfusion	2788714	Transfusion of Autologous Plasma Cryoprecipitate into Peripheral Vein, Percutaneous Approach	Procedure	ICD10PCS	30233M0
blood transfusion	2788715	Transfusion of Nonautologous Plasma Cryoprecipitate into Peripheral Vein, Percutaneous Approach	Procedure	ICD10PCS	30233M1
blood transfusion	2788716	Transfusion of Autologous Red Blood Cells into Peripheral Vein, Percutaneous Approach	Procedure	ICD10PCS	30233N0
blood transfusion	2788717	Transfusion of Nonautologous Red Blood Cells into Peripheral Vein, Percutaneous Approach	Procedure	ICD10PCS	30233N1
blood transfusion	2788718	Transfusion of Autologous Frozen Red Cells into Peripheral Vein, Percutaneous Approach	Procedure	ICD10PCS	30233P0
blood transfusion	2788719	Transfusion of Nonautologous Frozen Red Cells into Peripheral Vein, Percutaneous Approach	Procedure	ICD10PCS	30233P1
blood transfusion	2788722	Transfusion of Autologous Platelets into Peripheral Vein, Percutaneous Approach	Procedure	ICD10PCS	30233R0
blood transfusion	2788723	Transfusion of Nonautologous Platelets into Peripheral Vein, Percutaneous Approach	Procedure	ICD10PCS	30233R1
blood transfusion	2788726	Transfusion of Autologous Fibrinogen into Peripheral Vein, Percutaneous Approach	Procedure	ICD10PCS	30233T0
blood transfusion	2788727	Transfusion of Nonautologous Fibrinogen into Peripheral Vein, Percutaneous Approach	Procedure	ICD10PCS	30233T1
blood transfusion	2788929	Transfusion of Autologous Whole Blood into Central Vein, Open Approach (Deprecated)	Procedure	ICD10PCS	30240H0
blood transfusion	2788930	Transfusion of Nonautologous Whole Blood into Central Vein, Open Approach (Deprecated)	Procedure	ICD10PCS	30240H1
blood transfusion	2788933	Transfusion of Autologous Frozen Plasma into Central Vein, Open Approach (Deprecated)	Procedure	ICD10PCS	30240K0
blood transfusion	2788934	Transfusion of Nonautologous Frozen Plasma into Central Vein, Open Approach (Deprecated)	Procedure	ICD10PCS	30240K1
blood transfusion	2788935	Transfusion of Autologous Fresh Plasma into Central Vein, Open Approach (Deprecated)	Procedure	ICD10PCS	30240L0
blood transfusion	2788936	Transfusion of Nonautologous Fresh Plasma into Central Vein, Open Approach (Deprecated)	Procedure	ICD10PCS	30240L1
blood transfusion	2788937	Transfusion of Autologous Plasma Cryoprecipitate into Central Vein, Open Approach (Deprecated)	Procedure	ICD10PCS	30240M0
blood transfusion	2788938	Transfusion of Nonautologous Plasma Cryoprecipitate into Central Vein, Open Approach (Deprecated)	Procedure	ICD10PCS	30240M1
blood transfusion	2788939	Transfusion of Autologous Red Blood Cells into Central Vein, Open Approach (Deprecated)	Procedure	ICD10PCS	30240N0
blood transfusion	2788940	Transfusion of Nonautologous Red Blood Cells into Central Vein, Open Approach (Deprecated)	Procedure	ICD10PCS	30240N1
blood transfusion	2788941	Transfusion of Autologous Frozen Red Cells into Central Vein, Open Approach (Deprecated)	Procedure	ICD10PCS	30240P0
blood transfusion	2788942	Transfusion of Nonautologous Frozen Red Cells into Central Vein, Open Approach (Deprecated)	Procedure	ICD10PCS	30240P1
blood transfusion	2788945	Transfusion of Autologous Platelets into Central Vein, Open Approach (Deprecated)	Procedure	ICD10PCS	30240R0
blood transfusion	2788946	Transfusion of Nonautologous Platelets into Central Vein, Open Approach (Deprecated)	Procedure	ICD10PCS	30240R1
blood transfusion	2788949	Transfusion of Autologous Fibrinogen into Central Vein, Open Approach (Deprecated)	Procedure	ICD10PCS	30240T0
blood transfusion	2788950	Transfusion of Nonautologous Fibrinogen into Central Vein, Open Approach (Deprecated)	Procedure	ICD10PCS	30240T1
blood transfusion	2788962	Transfusion of Autologous Whole Blood into Central Vein, Percutaneous Approach	Procedure	ICD10PCS	30243H0
blood transfusion	2788963	Transfusion of Nonautologous Whole Blood into Central Vein, Percutaneous Approach	Procedure	ICD10PCS	30243H1
blood transfusion	2788966	Transfusion of Autologous Frozen Plasma into Central Vein, Percutaneous Approach	Procedure	ICD10PCS	30243K0
blood transfusion	2788967	Transfusion of Nonautologous Frozen Plasma into Central Vein, Percutaneous Approach	Procedure	ICD10PCS	30243K1
blood transfusion	2788968	Transfusion of Autologous Fresh Plasma into Central Vein, Percutaneous Approach	Procedure	ICD10PCS	30243L0
blood transfusion	2788969	Transfusion of Nonautologous Fresh Plasma into Central Vein, Percutaneous Approach	Procedure	ICD10PCS	30243L1
blood transfusion	2788970	Transfusion of Autologous Plasma Cryoprecipitate into Central Vein, Percutaneous Approach	Procedure	ICD10PCS	30243M0
blood transfusion	2788971	Transfusion of Nonautologous Plasma Cryoprecipitate into Central Vein, Percutaneous Approach	Procedure	ICD10PCS	30243M1
blood transfusion	2788972	Transfusion of Autologous Red Blood Cells into Central Vein, Percutaneous Approach	Procedure	ICD10PCS	30243N0
blood transfusion	2788973	Transfusion of Nonautologous Red Blood Cells into Central Vein, Percutaneous Approach	Procedure	ICD10PCS	30243N1
blood transfusion	2788974	Transfusion of Autologous Frozen Red Cells into Central Vein, Percutaneous Approach	Procedure	ICD10PCS	30243P0
blood transfusion	2788975	Transfusion of Nonautologous Frozen Red Cells into Central Vein, Percutaneous Approach	Procedure	ICD10PCS	30243P1
blood transfusion	2788978	Transfusion of Autologous Platelets into Central Vein, Percutaneous Approach	Procedure	ICD10PCS	30243R0
blood transfusion	2788979	Transfusion of Nonautologous Platelets into Central Vein, Percutaneous Approach	Procedure	ICD10PCS	30243R1
blood transfusion	2788982	Transfusion of Autologous Fibrinogen into Central Vein, Percutaneous Approach	Procedure	ICD10PCS	30243T0
blood transfusion	2788983	Transfusion of Nonautologous Fibrinogen into Central Vein, Percutaneous Approach	Procedure	ICD10PCS	30243T1
blood transfusion	4024656	Transfusion of blood product	Procedure	SNOMED	116859006
blood transfusion	4125928	Packed blood cell transfusion	Procedure	SNOMED	288170000
blood transfusion	4130829	Platelet transfusion	Procedure	SNOMED	12719002
blood transfusion	4193981	Exchange transfusion	Procedure	SNOMED	39188002
blood transfusion	4253788	Transfusion of coagulation factors	Procedure	SNOMED	74287006
cardiac arrest or ventricular fibrillation	321042	Cardiac arrest	Condition	SNOMED	410429000
cardiac arrest or ventricular fibrillation	433225	Ventricular flutter	Condition	SNOMED	111288001
cardiac arrest or ventricular fibrillation	437894	Ventricular fibrillation	Condition	SNOMED	71908006
cardiac arrest or ventricular fibrillation	4111700	Ventricular fibrillation and flutter	Condition	SNOMED	195083004
cardiac arrest or ventricular fibrillation	4172822	Cardiac arrest due to cardiac disorder	Condition	SNOMED	423191000
conversion of cardiac rhythm	2008356	Cardiopulmonary resuscitation, not otherwise specified	Procedure	ICD9Proc	99.6
conversion of cardiac rhythm	2008358	Other electric countershock of heart	Procedure	ICD9Proc	99.62
conversion of cardiac rhythm	2008361	Other conversion of cardiac rhythm	Procedure	ICD9Proc	99.69
conversion of cardiac rhythm	2788030	Performance of Cardiac Output, Single, Manual	Procedure	ICD10PCS	5A12012
conversion of cardiac rhythm	2788044	Restoration of Cardiac Rhythm, Single	Procedure	ICD10PCS	5A2204Z
conversion of cardiac rhythm	4098410	Atrial cardioversion	Procedure	SNOMED	26879000
conversion of cardiac rhythm	4268623	Stimulation of carotid sinus	Procedure	SNOMED	63319008
conversion of cardiac rhythm	4307079	Manual external cardiac massage with closed chest	Procedure	SNOMED	83099006
conversion of cardiac rhythm	4353741	Cardioversion	Procedure	SNOMED	250980009
disseminated intravascular coagulation	432585	Blood coagulation disorder	Condition	SNOMED	64779008
disseminated intravascular coagulation	436093	Disseminated intravascular coagulation	Condition	SNOMED	67406007
disseminated intravascular coagulation	436483	Postpartum coagulation defects	Condition	SNOMED	267272006
disseminated intravascular coagulation	438489	Antepartum hemorrhage associated with coagulation defect	Condition	SNOMED	267199000
disseminated intravascular coagulation	4058403	Premature separation of placenta with coagulation defect	Condition	SNOMED	198912003
disseminated intravascular coagulation	4061341	Postpartum coagulation defects with postnatal problem	Condition	SNOMED	200031006
disseminated intravascular coagulation	4065747	Intrapartum hemorrhage with coagulation defect	Condition	SNOMED	200173001
disseminated intravascular coagulation	4129032	Antepartum hemorrhage with afibrinogenemia	Condition	SNOMED	237272003
disseminated intravascular coagulation	37161222	Antepartum hemorrhage with disseminated intravascular coagulation	Condition	SNOMED	1177197005
disseminated intravascular coagulation	46269811	Placental abruption due to afibrinogenemia	Condition	SNOMED	10751771000119107
eclampsia	137613	Eclampsia in pregnancy	Condition	SNOMED	198992004
eclampsia	443700	Eclampsia	Condition	SNOMED	15938005
eclampsia	4034096	Eclampsia in labor	Condition	SNOMED	237283007
eclampsia	4116344	Eclampsia in puerperium	Condition	SNOMED	303063000
heart failure or arrest during surgery or procedure	4233224	Cardiac insufficiency during AND/OR resulting from a procedure	Condition	SNOMED	89819002
heart failure or arrest during surgery or procedure	4264636	Cardiac insufficiency following cardiac surgery	Condition	SNOMED	60856006
heart failure or arrest during surgery or procedure	4309332	Cardiac arrest as a complication of care	Condition	SNOMED	213213007
heart failure or arrest during surgery or procedure	37398951	Cardiac arrest during surgery	Condition	SNOMED	716050002
heart failure or arrest during surgery or procedure	43022062	Cardiovascular system complication of procedure	Condition	SNOMED	473459007
hysterectomy	2778898	Resection of Uterus, Open Approach	Procedure	ICD10PCS	0UT90ZZ
hysterectomy	2778900	Resection of Uterus, Via Natural or Artificial Opening	Procedure	ICD10PCS	0UT97ZZ
hysterectomy	4021531	Total abdominal hysterectomy	Procedure	SNOMED	116143008
hysterectomy	4072416	Subtotal abdominal hysterectomy	Procedure	SNOMED	176795006
hysterectomy	4127886	Hysterectomy	Procedure	SNOMED	236886002
hysterectomy	4138738	Vaginal hysterectomy	Procedure	SNOMED	265056007
hysterectomy	4146777	Radical abdominal hysterectomy	Procedure	SNOMED	307771009
hysterectomy	4262130	Radical vaginal hysterectomy	Procedure	SNOMED	35955002
hysterectomy	43018211	Resection of Uterus, Supracervical, Open Approach	Procedure	ICD10PCS	0UT90ZL
hysterectomy	43018213	Resection of Uterus, Supracervical, Via Natural or Artificial Opening	Procedure	ICD10PCS	0UT97ZL
puerperal cerebrovascular disorders	312938	Hypertensive encephalopathy	Condition	SNOMED	50490005
puerperal cerebrovascular disorders	313272	Puerperal cerebrovascular disorder with antenatal complication	Condition	SNOMED	200332008
puerperal cerebrovascular disorders	313833	Puerperal cerebrovascular disorder with postnatal complication	Condition	SNOMED	200333003
puerperal cerebrovascular disorders	314667	Nonpyogenic thrombosis of intracranial venous sinus	Condition	SNOMED	42970005
puerperal cerebrovascular disorders	316437	Cerebral atherosclerosis	Condition	SNOMED	55382008
puerperal cerebrovascular disorders	316494	Cerebrovascular disorder in the puerperium	Condition	SNOMED	6594005
puerperal cerebrovascular disorders	372924	Cerebral artery occlusion	Condition	SNOMED	20059004
puerperal cerebrovascular disorders	373503	Transient cerebral ischemia	Condition	SNOMED	266257000
puerperal cerebrovascular disorders	374055	Basilar artery syndrome	Condition	SNOMED	64009001
puerperal cerebrovascular disorders	374384	Cerebral ischemia	Condition	SNOMED	287731003
puerperal cerebrovascular disorders	375557	Cerebral embolism	Condition	SNOMED	75543006
puerperal cerebrovascular disorders	376714	Vertebrobasilar artery syndrome	Condition	SNOMED	195199008
puerperal cerebrovascular disorders	378774	Moyamoya disease	Condition	SNOMED	69116000
puerperal cerebrovascular disorders	380747	Cerebral arteritis	Condition	SNOMED	28366008
puerperal cerebrovascular disorders	381036	Multiple AND bilateral precerebral artery stenosis	Condition	SNOMED	73192008
puerperal cerebrovascular disorders	381591	Cerebrovascular disease	Condition	SNOMED	62914000
puerperal cerebrovascular disorders	432923	Subarachnoid hemorrhage	Condition	SNOMED	21454007
puerperal cerebrovascular disorders	433195	Transient arterial retinal occlusion	Condition	SNOMED	87224000
puerperal cerebrovascular disorders	433505	Subclavian steal syndrome	Condition	SNOMED	15258001
puerperal cerebrovascular disorders	433957	Progressive multifocal leukoencephalopathy	Condition	SNOMED	22255007
puerperal cerebrovascular disorders	436430	Nontraumatic extradural hemorrhage	Condition	SNOMED	397809001
puerperal cerebrovascular disorders	437306	Transient global amnesia	Condition	SNOMED	230736007
puerperal cerebrovascular disorders	439040	Subdural hemorrhage	Condition	SNOMED	35486000
puerperal cerebrovascular disorders	439847	Intracranial hemorrhage	Condition	SNOMED	1386000
puerperal cerebrovascular disorders	441874	Cerebral thrombosis	Condition	SNOMED	71444005
puerperal cerebrovascular disorders	443239	Precerebral arterial occlusion	Condition	SNOMED	266253001
puerperal cerebrovascular disorders	443454	Cerebral infarction	Condition	SNOMED	432504007
puerperal cerebrovascular disorders	443784	Vascular disorder	Condition	SNOMED	27550009
puerperal cerebrovascular disorders	4006294	Basilar artery embolism	Condition	SNOMED	111296006
puerperal cerebrovascular disorders	4027461	Leukoencephalopathy	Condition	SNOMED	22811006
puerperal cerebrovascular disorders	4045737	Pure motor lacunar infarction	Condition	SNOMED	230699008
puerperal cerebrovascular disorders	4045738	Pure sensory lacunar infarction	Condition	SNOMED	230700009
puerperal cerebrovascular disorders	4045749	Cerebral amyloid angiopathy	Condition	SNOMED	230724001
puerperal cerebrovascular disorders	4046360	Lacunar infarction	Condition	SNOMED	230698000
puerperal cerebrovascular disorders	4049659	Subcortical hemorrhage	Condition	SNOMED	20908003
puerperal cerebrovascular disorders	4062269	Cerebral venous thrombosis in pregnancy	Condition	SNOMED	200259003
puerperal cerebrovascular disorders	4066234	Cerebral venous thrombosis in puerperium	Condition	SNOMED	200260008
puerperal cerebrovascular disorders	4108356	Cerebral infarction due to embolism of cerebral arteries	Condition	SNOMED	195190007
puerperal cerebrovascular disorders	4108360	Anterior cerebral artery syndrome	Condition	SNOMED	195210002
puerperal cerebrovascular disorders	4108952	Subarachnoid hemorrhage from carotid siphon and bifurcation	Condition	SNOMED	195155004
puerperal cerebrovascular disorders	4110186	Intracerebral hemorrhage, multiple localized	Condition	SNOMED	195169004
puerperal cerebrovascular disorders	4110189	Cerebral infarct due to thrombosis of precerebral arteries	Condition	SNOMED	195185009
puerperal cerebrovascular disorders	4110190	Cerebral infarction due to embolism of precerebral arteries	Condition	SNOMED	195186005
puerperal cerebrovascular disorders	4110192	Cerebral infarction due to thrombosis of cerebral arteries	Condition	SNOMED	195189003
puerperal cerebrovascular disorders	4110194	Middle cerebral artery syndrome	Condition	SNOMED	195209007
puerperal cerebrovascular disorders	4110195	Posterior cerebral artery syndrome	Condition	SNOMED	195211003
puerperal cerebrovascular disorders	4111708	Subarachnoid hemorrhage from vertebral artery	Condition	SNOMED	195160000
puerperal cerebrovascular disorders	4111709	Non-traumatic subdural hemorrhage	Condition	SNOMED	195176009
puerperal cerebrovascular disorders	4111710	Brainstem stroke syndrome	Condition	SNOMED	195212005
puerperal cerebrovascular disorders	4111711	Cerebellar stroke syndrome	Condition	SNOMED	195213000
puerperal cerebrovascular disorders	4111714	Cerebral infarction due to cerebral venous thrombosis, non-pyogenic	Condition	SNOMED	195230003
puerperal cerebrovascular disorders	4111716	Occlusion and stenosis of anterior cerebral artery	Condition	SNOMED	195233001
puerperal cerebrovascular disorders	4111717	Occlusion and stenosis of posterior cerebral artery	Condition	SNOMED	195234007
puerperal cerebrovascular disorders	4112020	Carotid artery syndrome hemispheric	Condition	SNOMED	195200006
puerperal cerebrovascular disorders	4112023	Occlusion and stenosis of middle cerebral artery	Condition	SNOMED	195232006
puerperal cerebrovascular disorders	4112024	Occlusion and stenosis of cerebellar arteries	Condition	SNOMED	195235008
puerperal cerebrovascular disorders	4121341	Diffuse cerebrovascular disease	Condition	SNOMED	302909007
puerperal cerebrovascular disorders	4144154	Non-traumatic intracerebral ventricular hemorrhage	Condition	SNOMED	425957003
puerperal cerebrovascular disorders	4148906	Spontaneous subarachnoid hemorrhage	Condition	SNOMED	270907008
puerperal cerebrovascular disorders	4159164	Disorder of basilar artery	Condition	SNOMED	371158002
puerperal cerebrovascular disorders	4164092	Acute cerebrovascular insufficiency	Condition	SNOMED	29322000
puerperal cerebrovascular disorders	4176892	Cortical hemorrhage	Condition	SNOMED	49422009
puerperal cerebrovascular disorders	4190891	Cerebral autosomal dominant arteriopathy with subcortical infarcts and leukoencephalopathy	Condition	SNOMED	390936003
puerperal cerebrovascular disorders	4273526	Vertebral artery thrombosis	Condition	SNOMED	64775002
puerperal cerebrovascular disorders	4274969	Vertebral artery embolism	Condition	SNOMED	65084004
puerperal cerebrovascular disorders	4319328	Brain stem hemorrhage	Condition	SNOMED	95454007
puerperal cerebrovascular disorders	4338523	Amaurosis fugax	Condition	SNOMED	88032003
puerperal cerebrovascular disorders	4353709	Intracerebral vascular finding	Condition	SNOMED	250845006
puerperal cerebrovascular disorders	37016924	Dissection of cerebral artery	Condition	SNOMED	713081000
puerperal cerebrovascular disorders	40479572	Infarct of cerebrum due to iatrogenic cerebrovascular accident	Condition	SNOMED	441526008
puerperal cerebrovascular disorders	42535425	Spontaneous hemorrhage of cerebral hemisphere	Condition	SNOMED	291531000119108
puerperal cerebrovascular disorders	42872891	Posterior reversible encephalopathy syndrome	Condition	SNOMED	450886002
puerperal cerebrovascular disorders	43022059	Disease of non-coronary systemic artery	Condition	SNOMED	473449006
puerperal cerebrovascular disorders	43530674	Spontaneous cerebellar hemorrhage	Condition	SNOMED	142851000119103
puerperal cerebrovascular disorders	43530727	Spontaneous cerebral hemorrhage	Condition	SNOMED	291571000119106
puerperal cerebrovascular disorders	43530851	Chronic non-traumatic intracranial subdural hemorrhage	Condition	SNOMED	609382000
puerperal cerebrovascular disorders	45766121	Cerebral vasoconstriction syndrome	Condition	SNOMED	703218000
puerperal cerebrovascular disorders	45767658	Cerebral infarction due to thrombosis of middle cerebral artery	Condition	SNOMED	705130002
puerperal cerebrovascular disorders	45772786	Cerebral infarction due to embolism of middle cerebral artery	Condition	SNOMED	705128004
puerperal cerebrovascular disorders	45773220	Reversible cerebral vasoconstriction syndrome	Condition	SNOMED	700467001
puerperal cerebrovascular disorders	46270031	Cerebral infarction due to occlusion of precerebral artery	Condition	SNOMED	125081000119106
puerperal cerebrovascular disorders	46273649	Cerebral infarction due to occlusion of basilar artery	Condition	SNOMED	34181000119102
pulmonary edema or acute heart failure	261600	Acute pulmonary edema	Condition	SNOMED	40541001
pulmonary edema or acute heart failure	316139	Heart failure	Condition	SNOMED	84114007
pulmonary edema or acute heart failure	319835	Congestive heart failure	Condition	SNOMED	42343007
pulmonary edema or acute heart failure	439846	Left heart failure	Condition	SNOMED	85232009
pulmonary edema or acute heart failure	443580	Systolic heart failure	Condition	SNOMED	417996009
pulmonary edema or acute heart failure	443587	Diastolic heart failure	Condition	SNOMED	418304008
pulmonary edema or acute heart failure	4004279	High output heart failure	Condition	SNOMED	10091002
pulmonary edema or acute heart failure	4195785	Right heart failure secondary to left heart failure	Condition	SNOMED	44313006
pulmonary edema or acute heart failure	4233424	Acute right-sided heart failure	Condition	SNOMED	359617009
pulmonary edema or acute heart failure	4242669	Biventricular congestive heart failure	Condition	SNOMED	92506005
pulmonary edema or acute heart failure	4273632	Right ventricular failure	Condition	SNOMED	367363000
pulmonary edema or acute heart failure	37309625	Acute on chronic right-sided congestive heart failure	Condition	SNOMED	16838951000119100
pulmonary edema or acute heart failure	40480602	Acute on chronic systolic heart failure	Condition	SNOMED	443253003
pulmonary edema or acute heart failure	40480603	Acute systolic heart failure	Condition	SNOMED	443254009
pulmonary edema or acute heart failure	40481042	Acute diastolic heart failure	Condition	SNOMED	443343001
pulmonary edema or acute heart failure	40481043	Acute on chronic diastolic heart failure	Condition	SNOMED	443344007
pulmonary edema or acute heart failure	44782718	Acute combined systolic and diastolic heart failure	Condition	SNOMED	153931000119109
pulmonary edema or acute heart failure	44782733	Acute on chronic combined systolic and diastolic heart failure	Condition	SNOMED	153951000119103
sepsis	132797	Sepsis	Condition	SNOMED	91302008
sepsis	196236	Septic shock	Condition	SNOMED	76571007
sepsis	4065753	Puerperal sepsis with postnatal complication	Condition	SNOMED	200196001
sepsis	4102318	Puerperal sepsis	Condition	SNOMED	2858002
sepsis	4308715	Postoperative septic shock	Condition	SNOMED	213256002
sepsis	37394658	Severe sepsis	Condition	SNOMED	1036671000000106
sepsis	40481852	Septic embolus of artery	Condition	SNOMED	442105001
sepsis	40486059	Sepsis due to Haemophilus influenzae	Condition	SNOMED	447685007
sepsis	40486631	Sepsis due to anaerobic bacteria	Condition	SNOMED	447843005
sepsis	40486685	Sepsis due to Listeria monocytogenes	Condition	SNOMED	449335002
sepsis	40487059	Sepsis due to Staphylococcus	Condition	SNOMED	447894003
sepsis	40487064	Sepsis due to Escherichia coli	Condition	SNOMED	447899008
sepsis	40487616	Sepsis due to Streptococcus pyogenes	Condition	SNOMED	449504009
sepsis	40489907	Sepsis due to Staphylococcus aureus	Condition	SNOMED	448417001
sepsis	40489908	Sepsis due to Streptococcus	Condition	SNOMED	448418006
sepsis	40489909	Sepsis due to Streptococcus agalactiae	Condition	SNOMED	448419003
sepsis	40489912	Sepsis due to Streptococcus pneumoniae	Condition	SNOMED	448421008
sepsis	40491960	Sepsis due to methicillin resistant Staphylococcus aureus	Condition	SNOMED	448812000
sepsis	40491961	Sepsis due to Pseudomonas	Condition	SNOMED	448813005
sepsis	40493038	Sepsis due to Gram negative bacteria	Condition	SNOMED	449082003
sepsis	40493415	Sepsis due to Serratia	Condition	SNOMED	449084002
sepsis	42538750	Sepsis caused by Acinetobacter baumannii	Condition	SNOMED	762529004
sepsis	46269946	Sepsis caused by Enterococcus	Condition	SNOMED	1092591000119105
severe anesthesia complications	198307	Shock due to anesthesia	Condition	SNOMED	16217003
severe anesthesia complications	314107	Obstetrical cardiac complication of anesthesia AND/OR sedation	Condition	SNOMED	64171002
severe anesthesia complications	374430	Obstetrical central nervous system complication of anesthesia AND/OR sedation	Condition	SNOMED	25053000
severe anesthesia complications	440285	Malignant hyperthermia	Condition	SNOMED	405501007
severe anesthesia complications	442294	Obstetrical pulmonary complication of anesthesia AND/OR sedation	Condition	SNOMED	51154004
severe anesthesia complications	4020879	Malignant hyperpyrexia due to anesthetic	Condition	SNOMED	213026003
severe anesthesia complications	4065093	Cardiac complications of anesthesia during labor and delivery	Condition	SNOMED	200077002
severe anesthesia complications	4065094	Central nervous system complications of anesthesia during labor and delivery	Condition	SNOMED	200078007
severe anesthesia complications	4112809	Aspiration pneumonitis due to and following anesthesia during labor and delivery	Condition	SNOMED	196040003
severe anesthesia complications	4142195	Complication of anesthesia	Condition	SNOMED	33211000
severe anesthesia complications	36713582	Cardiac complication of anesthesia during the puerperium	Condition	SNOMED	717959008
severe anesthesia complications	36713583	Central nervous system complication of anesthesia during the puerperium	Condition	SNOMED	717960003
shock	198571	Cardiogenic shock	Condition	SNOMED	89138009
shock	200618	Postoperative shock	Condition	SNOMED	58581001
shock	201965	Shock	Condition	SNOMED	27942005
shock	444269	Shock during AND/OR following labor AND/OR delivery	Condition	SNOMED	84007008
shock	4084168	Drug-induced anaphylaxis	Observation	SNOMED	241937000
shock	4192647	Hypovolemic shock	Condition	SNOMED	39419009
sickle cell disease with crisis	26942	Hemoglobin SS disease with crisis	Condition	SNOMED	417425009
sickle cell disease with crisis	443721	Sickle cell-hemoglobin C disease with crisis	Condition	SNOMED	417517009
sickle cell disease with crisis	443738	Sickle cell-thalassemia disease with crisis	Condition	SNOMED	416826005
sickle cell disease with crisis	4216915	Hemoglobin S sickling disorder with crisis	Condition	SNOMED	417279003
sickle cell disease with crisis	40485018	Acute sickle cell splenic sequestration crisis	Condition	SNOMED	444108000
temporary tracheostomy	2741578	Bypass Trachea to Cutaneous with Tracheostomy Device, Open Approach	Procedure	ICD10PCS	0B110F4
temporary tracheostomy	2741580	Bypass Trachea to Cutaneous with Tracheostomy Device, Percutaneous Approach	Procedure	ICD10PCS	0B113F4
temporary tracheostomy	2741582	Bypass Trachea to Cutaneous with Tracheostomy Device, Percutaneous Endoscopic Approach	Procedure	ICD10PCS	0B114F4
temporary tracheostomy	4195473	Temporary tracheostomy	Procedure	SNOMED	43988005
ventilation	2008007	Continuous invasive mechanical ventilation of unspecified duration	Procedure	ICD9Proc	96.7
ventilation	2008008	Continuous invasive mechanical ventilation for less than 96 consecutive hours	Procedure	ICD9Proc	96.71
ventilation	2008009	Continuous invasive mechanical ventilation for 96 consecutive hours or more	Procedure	ICD9Proc	96.72
ventilation	2788036	Respiratory Ventilation, Less than 24 Consecutive Hours	Procedure	ICD10PCS	5A1935Z
ventilation	2788037	Respiratory Ventilation, 24-96 Consecutive Hours	Procedure	ICD10PCS	5A1945Z
ventilation	2788038	Respiratory Ventilation, Greater than 96 Consecutive Hours	Procedure	ICD10PCS	5A1955Z
