## Supplementary material for "Electronic Health Record Evaluation of the Preconception Medical Assessment for Maternal Morbidity": eTable 4

### Sheet: score-to-score comparison, UCSF
model	outcome	predictor	estimate type	estimate	95% CI, lower bound	95% CI, upper bound	p-value	adjusted p-value
logistic	SMM	Bateman	OR	1.313274	1.26423044	1.36422012	9.60E-45	2.88E-44
Poisson	SMM	Bateman	RR	1.25786563	1.2236798	1.29300651	7.21E-60	1.55E-59
logistic	SMM	Leonard	OR	1.31124922	1.26227187	1.36212693	3.05E-44	4.57E-44
Poisson	SMM	Leonard	RR	1.2609635	1.22628486	1.29662283	1.03E-59	1.55E-59
logistic	SMM	PreMA	OR	1.26007284	1.20771579	1.31469969	1.31E-26	1.31E-26
Poisson	SMM	PreMA	RR	1.23073607	1.18659072	1.27652378	8.02E-29	8.02E-29
logistic	NT-SMM	Bateman	OR	1.35697649	1.28985811	1.42758741	4.16E-32	6.24E-32
Poisson	NT-SMM	Bateman	RR	1.32019843	1.26915465	1.37329512	2.29E-43	3.43E-43
logistic	NT-SMM	Leonard	OR	1.40680748	1.33854291	1.47855349	3.10E-41	9.31E-41
Poisson	NT-SMM	Leonard	RR	1.36397774	1.31136085	1.41870583	5.97E-54	1.79E-53
logistic	NT-SMM	PreMA	OR	1.38658262	1.30767218	1.47025485	8.00E-28	8.00E-28
Poisson	NT-SMM	PreMA	RR	1.36359193	1.29445664	1.43641964	1.57E-31	1.57E-31

### Sheet: score-to-score comparison, UC-w
model	outcome	predictor	estimate type	estimate	95% CI, lower bound	95% CI, upper bound	p-value	adjusted p-value
logistic	SMM	Bateman	OR	1.32688083	1.28109452	1.37430353	3.88E-56	5.81E-56
Poisson	SMM	Bateman	RR	1.29314666	1.25639446	1.33097394	2.19E-68	3.28E-68
logistic	SMM	Leonard	OR	1.37401974	1.32921658	1.42033306	9.83E-79	2.95E-78
Poisson	SMM	Leonard	RR	1.32371972	1.28944853	1.35890178	1.69E-97	5.07E-97
logistic	SMM	PreMA	OR	1.29564767	1.24561264	1.34769256	5.11E-38	5.11E-38
Poisson	SMM	PreMA	RR	1.27391589	1.22818382	1.32135083	1.61E-38	1.61E-38
logistic	NT-SMM	Bateman	OR	1.32928555	1.2699549	1.39138806	2.48E-34	3.72E-34
Poisson	NT-SMM	Bateman	RR	1.31017617	1.2582703	1.36422325	3.33E-39	4.99E-39
logistic	NT-SMM	Leonard	OR	1.37004585	1.31336865	1.4291689	2.57E-48	7.70E-48
Poisson	NT-SMM	Leonard	RR	1.3407755	1.29435952	1.38885597	7.89E-60	2.37E-59
logistic	NT-SMM	PreMA	OR	1.35316959	1.28589815	1.42396032	3.06E-31	3.06E-31
Poisson	NT-SMM	PreMA	RR	1.33768281	1.27378002	1.40479146	2.31E-31	2.31E-31

### Sheet: race-stratified, UCSF
group	model	outcome	predictor	estimate type	estimate	95% CI, lower bound	95% CI, upper bound	p-value	adjusted p-value
American Indian or Alaska Native	Poisson	SMM	Bateman	RR	1.77101128	1.3097244	2.39476408	2.05E-04	0.00030762
American Indian or Alaska Native	Poisson	SMM	Leonard	RR	2.08559559	1.41986555	3.0634654	1.79E-04	0.00028905
American Indian or Alaska Native	Poisson	SMM	PreMA	RR	2.2190628	1.63237183	3.01661645	3.62E-07	8.44E-07
American Indian or Alaska Native	Poisson	NT-SMM	Bateman	RR	1.18682827	0.47751932	2.94974734	7.12E-01	0.71231854
American Indian or Alaska Native	Poisson	NT-SMM	Leonard	RR	2.09856668	1.53075919	2.87699211	4.12E-06	8.66E-06
American Indian or Alaska Native	Poisson	NT-SMM	PreMA	RR	2.02752555	1.42443367	2.88596089	8.71E-05	0.00015237
Asian	Poisson	SMM	Bateman	RR	1.17781516	1.10918793	1.25068847	9.13E-08	2.40E-07
Asian	Poisson	SMM	Leonard	RR	1.1677899	1.09693264	1.24322425	1.19E-06	2.50E-06
Asian	Poisson	SMM	PreMA	RR	1.12417605	1.03072891	1.22609523	0.00820402	0.00820402
Asian	Poisson	NT-SMM	Bateman	RR	1.22152567	1.0939133	1.36402489	0.00037874	0.00053024
Asian	Poisson	NT-SMM	Leonard	RR	1.20299033	1.07607228	1.34487781	0.00115854	0.00152058
Asian	Poisson	NT-SMM	PreMA	RR	1.23629408	1.05540848	1.44818151	0.00858447	0.01060435
Black or African American	Poisson	SMM	Bateman	RR	1.25429122	1.175997	1.33779803	5.59E-12	1.96E-11
Black or African American	Poisson	SMM	Leonard	RR	1.23760262	1.14705038	1.33530337	3.82E-08	1.15E-07
Black or African American	Poisson	SMM	PreMA	RR	1.22422012	1.12378063	1.33363654	3.62E-06	6.34E-06
Black or African American	Poisson	NT-SMM	Bateman	RR	1.29737624	1.19383612	1.40989629	8.51E-10	2.98E-09
Black or African American	Poisson	NT-SMM	Leonard	RR	1.32858637	1.20907427	1.45991176	3.47E-09	1.04E-08
Black or African American	Poisson	NT-SMM	PreMA	RR	1.32728484	1.18614105	1.4852239	7.98E-07	1.86E-06
Native Hawaiian or Other Pacific Islander	Poisson	SMM	Bateman	RR	1.40204592	1.10638704	1.77671348	0.00516291	0.00542105
Native Hawaiian or Other Pacific Islander	Poisson	SMM	Leonard	RR	1.54203735	1.17382131	2.02575909	0.00186271	0.00230099
Native Hawaiian or Other Pacific Islander	Poisson	SMM	PreMA	RR	1.62573178	1.20304434	2.19692969	0.00155992	0.00214558
Native Hawaiian or Other Pacific Islander	Poisson	NT-SMM	Bateman	RR	1.2968366	0.93100689	1.80641537	0.12424046	0.13045249
Native Hawaiian or Other Pacific Islander	Poisson	NT-SMM	Leonard	RR	1.55698376	1.05414695	2.29967788	0.02608132	0.02882672
Native Hawaiian or Other Pacific Islander	Poisson	NT-SMM	PreMA	RR	1.73362745	1.09056387	2.75588089	0.01998713	0.02331831
Other	Poisson	SMM	Bateman	RR	1.33584121	1.25257268	1.42464526	1.17E-18	8.16E-18
Other	Poisson	SMM	Leonard	RR	1.27778858	1.20760249	1.35205389	1.82E-17	9.57E-17
Other	Poisson	SMM	PreMA	RR	1.16028719	1.0549841	1.27610109	0.0021937	0.00255931
Other	Poisson	NT-SMM	Bateman	RR	1.46364977	1.33236321	1.60787286	1.95E-15	1.02E-14
Other	Poisson	NT-SMM	Leonard	RR	1.38617513	1.28837302	1.49140154	2.18E-18	2.29E-17
Other	Poisson	NT-SMM	PreMA	RR	1.3927006	1.23932082	1.56506284	2.63E-08	6.91E-08
Unknown	Poisson	SMM	Bateman	RR	1.61398416	1.32230607	1.97000146	2.51E-06	4.80E-06
Unknown	Poisson	SMM	Leonard	RR	1.33771979	1.0920297	1.63868642	0.00494919	0.00542105
Unknown	Poisson	SMM	PreMA	RR	1.5764812	1.18759479	2.09271126	0.00163473	0.00214558
Unknown	Poisson	NT-SMM	Bateman	RR	1.85158717	1.33680815	2.56459766	0.00021009	0.00033938
Unknown	Poisson	NT-SMM	Leonard	RR	1.60287255	1.24631603	2.06143575	0.00023758	0.00035637
Unknown	Poisson	NT-SMM	PreMA	RR	2.39187036	1.61389122	3.54487572	1.40E-05	2.66E-05
White	Poisson	SMM	Bateman	RR	1.23728823	1.18409752	1.29286831	2.15E-21	2.26E-20
White	Poisson	SMM	Leonard	RR	1.29113532	1.23015952	1.35513353	4.09E-25	8.58E-24
White	Poisson	SMM	PreMA	RR	1.26595841	1.19648366	1.33946727	2.63E-16	1.10E-15
White	Poisson	NT-SMM	Bateman	RR	1.28357604	1.20877924	1.36300111	3.64E-16	2.55E-15
White	Poisson	NT-SMM	Leonard	RR	1.38827467	1.29868612	1.48404341	5.47E-22	1.15E-20
White	Poisson	NT-SMM	PreMA	RR	1.31590439	1.21224804	1.42842413	5.45E-11	2.29E-10

### Sheet: race-stratified, UC-wide
group	model	outcome	predictor	estimate type	estimate	95% CI, lower bound	95% CI, upper bound	p-value	adjusted p-value
American Indian or Alaska Native	Poisson	SMM	Bateman	RR	1.450132566	0.686942862	3.061221792	0.329584429	0.376667919
American Indian or Alaska Native	Poisson	SMM	Leonard	RR	1.353148459	1.082984651	1.690707944	0.007777322	0.011665983
American Indian or Alaska Native	Poisson	SMM	PreMA	RR	1.372178303	1.153341544	1.632537478	0.000357725	0.000660416
American Indian or Alaska Native	Poisson	NT-SMM	Bateman	RR	Model did not converge.
American Indian or Alaska Native	Poisson	NT-SMM	Leonard	RR	Model did not converge.
American Indian or Alaska Native	Poisson	NT-SMM	PreMA	RR	Model did not converge.
Asian	Poisson	SMM	Bateman	RR	1.243429328	1.149965414	1.344489561	4.63E-08	1.01E-07
Asian	Poisson	SMM	Leonard	RR	1.30158736	1.1939735	1.418900549	2.14E-09	5.14E-09
Asian	Poisson	SMM	PreMA	RR	1.202983942	1.060339855	1.364817477	0.004106862	0.006570979
Asian	Poisson	NT-SMM	Bateman	RR	1.223629033	1.091293503	1.372012209	0.000548173	0.000959303
Asian	Poisson	NT-SMM	Leonard	RR	1.329923731	1.181232487	1.497331938	2.44E-06	5.12E-06
Asian	Poisson	NT-SMM	PreMA	RR	1.274899287	1.07253919	1.515439442	0.005884775	0.008238685
Black or African American	Poisson	SMM	Bateman	RR	1.35231738	1.273313615	1.436222997	8.60E-23	5.16E-22
Black or African American	Poisson	SMM	Leonard	RR	1.298066571	1.204592909	1.398793575	7.82E-12	2.35E-11
Black or African American	Poisson	SMM	PreMA	RR	1.316378452	1.204352286	1.438825042	1.38E-09	3.69E-09
Black or African American	Poisson	NT-SMM	Bateman	RR	1.389947319	1.285279534	1.50313881	1.68E-16	1.17E-15
Black or African American	Poisson	NT-SMM	Leonard	RR	1.343549516	1.227584751	1.470468983	1.43E-10	4.30E-10
Black or African American	Poisson	NT-SMM	PreMA	RR	1.45124082	1.298680384	1.621723053	4.97E-11	1.74E-10
Multirace	Poisson	SMM	Bateman	RR	1.209932447	1.041868215	1.405107195	0.012505434	0.016673912
Multirace	Poisson	SMM	Leonard	RR	1.18344212	1.018952618	1.374485159	0.027390967	0.034599116
Multirace	Poisson	SMM	PreMA	RR	1.149536466	0.994374368	1.328910046	0.059599824	0.071519789
Multirace	Poisson	NT-SMM	Bateman	RR	1.326647279	1.091731488	1.612111607	0.004474039	0.006711059
Multirace	Poisson	NT-SMM	Leonard	RR	1.276765287	1.05144013	1.550377955	0.013650248	0.016862071
Multirace	Poisson	NT-SMM	PreMA	RR	1.284912184	1.062748265	1.553518717	0.009643522	0.012657122
Native Hawaiian or Other Pacific Islander	Poisson	SMM	Bateman	RR	0.969531615	0.526451585	1.785523265	0.920888651	0.920888651
Native Hawaiian or Other Pacific Islander	Poisson	SMM	Leonard	RR	1.063516422	0.540003026	2.094557114	0.858657108	0.895990025
Native Hawaiian or Other Pacific Islander	Poisson	SMM	PreMA	RR	0.800584911	0.408439777	1.569230609	0.51715212	0.564165949
Native Hawaiian or Other Pacific Islander	Poisson	NT-SMM	Bateman	RR	0.800227633	0.417356305	1.534334708	0.502208479	0.502208479
Native Hawaiian or Other Pacific Islander	Poisson	NT-SMM	Leonard	RR	0.585314981	0.30279959	1.13142038	0.111203324	0.122908937
Native Hawaiian or Other Pacific Islander	Poisson	NT-SMM	PreMA	RR	0.539792565	0.253461334	1.149587626	0.109915856	0.122908937
Other	Poisson	SMM	Bateman	RR	1.301537733	1.222930305	1.385197884	1.12E-16	5.35E-16
Other	Poisson	SMM	Leonard	RR	1.313453799	1.253956355	1.375774264	9.50E-31	1.14E-29
Other	Poisson	SMM	PreMA	RR	1.3179953	1.220194887	1.423634559	2.23E-12	7.66E-12
Other	Poisson	NT-SMM	Bateman	RR	1.320848867	1.202961599	1.450288796	5.41E-09	1.26E-08
Other	Poisson	NT-SMM	Leonard	RR	1.342207675	1.262275151	1.42720186	5.72E-21	1.20E-19
Other	Poisson	NT-SMM	PreMA	RR	1.398116023	1.253880317	1.558943376	1.61E-09	4.24E-09
Unknown	Poisson	SMM	Bateman	RR	1.216106782	1.068793917	1.383723917	0.002979091	0.005107014
Unknown	Poisson	SMM	Leonard	RR	1.298449489	1.158089502	1.45582105	7.65E-06	1.53E-05
Unknown	Poisson	SMM	PreMA	RR	1.212885349	1.044880957	1.407902844	0.011176498	0.015778585
Unknown	Poisson	NT-SMM	Bateman	RR	1.356684351	1.156993903	1.590840215	0.000173254	0.000330759
Unknown	Poisson	NT-SMM	Leonard	RR	1.288755452	1.085022707	1.530742726	0.003859043	0.006233839
Unknown	Poisson	NT-SMM	PreMA	RR	1.203120902	0.947867067	1.527112773	0.128529955	0.134956453
White	Poisson	SMM	Bateman	RR	1.27555981	1.216624018	1.337350574	6.49E-24	5.19E-23
White	Poisson	SMM	Leonard	RR	1.32990188	1.273055823	1.389286299	1.82E-37	4.38E-36
White	Poisson	SMM	PreMA	RR	1.262164519	1.192908906	1.335440841	6.14E-16	2.46E-15
White	Poisson	NT-SMM	Bateman	RR	1.262822358	1.179674519	1.351830766	1.88E-11	7.90E-11
White	Poisson	NT-SMM	Leonard	RR	1.324516225	1.246848231	1.407022271	7.81E-20	8.20E-19
White	Poisson	NT-SMM	PreMA	RR	1.287918937	1.197501899	1.385162888	9.54E-12	5.01E-11

### Sheet: ethnicity-stratified, UCSF
group	model	outcome	predictor	estimate type	estimate	95% CI, lower bound	95% CI, upper bound	p-value	adjusted p-value
Hispanic or Latino	Poisson	SMM	Bateman	RR	1.292530777	1.217454817	1.372236396	4.29E-17	7.71E-17
Hispanic or Latino	Poisson	SMM	Leonard	RR	1.277079883	1.208411694	1.349650153	4.20E-18	9.44E-18
Hispanic or Latino	Poisson	SMM	PreMA	RR	1.195275257	1.10264916	1.295682246	1.46E-05	2.19E-05
Hispanic or Latino	Poisson	NT-SMM	Bateman	RR	1.406748696	1.298350962	1.524196423	7.31E-17	1.32E-16
Hispanic or Latino	Poisson	NT-SMM	Leonard	RR	1.386921355	1.284905991	1.497036249	4.82E-17	1.08E-16
Hispanic or Latino	Poisson	NT-SMM	PreMA	RR	1.308429988	1.169227033	1.464205827	2.81E-06	4.22E-06
Not Hispanic or Latino	Poisson	SMM	Bateman	RR	1.247396392	1.208746789	1.287281814	4.08E-43	1.84E-42
Not Hispanic or Latino	Poisson	SMM	Leonard	RR	1.262094929	1.221994903	1.303510845	2.48E-45	2.23E-44
Not Hispanic or Latino	Poisson	SMM	PreMA	RR	1.246045428	1.196045926	1.298135108	6.44E-26	1.93E-25
Not Hispanic or Latino	Poisson	NT-SMM	Bateman	RR	1.289890824	1.230114996	1.35257138	7.37E-26	2.21E-25
Not Hispanic or Latino	Poisson	NT-SMM	Leonard	RR	1.364337722	1.302791068	1.428791972	9.85E-40	8.87E-39
Not Hispanic or Latino	Poisson	NT-SMM	PreMA	RR	1.381858326	1.303164905	1.46530376	3.03E-27	1.36E-26
Unknown	Poisson	SMM	Bateman	RR	1.148376279	0.814211941	1.619686486	4.30E-01	0.55335104
Unknown	Poisson	SMM	Leonard	RR	0.895990891	0.597606492	1.343358359	5.95E-01	0.669454921
Unknown	Poisson	SMM	PreMA	RR	0.960063967	0.629661602	1.463838384	8.50E-01	0.849801058
Unknown	Poisson	NT-SMM	Bateman	RR	1.192988958	0.777734685	1.829959084	4.19E-01	0.538524128
Unknown	Poisson	NT-SMM	Leonard	RR	0.871094908	0.473920574	1.601125547	6.57E-01	0.656780418
Unknown	Poisson	NT-SMM	PreMA	RR	1.19015592	0.684380593	2.069712569	5.37E-01	0.604652623

### Sheet: ethnicity-stratified, UC-wide
group	model	outcome	predictor	estimate type	estimate	95% CI, lower bound	95% CI, upper bound	p-value	adjusted p-value
Hispanic or Latino	Poisson	SMM	Bateman	RR	1.331723827	1.269041165	1.397502618	2.40E-31	5.40E-31
Hispanic or Latino	Poisson	SMM	Leonard	RR	1.350105663	1.299810856	1.402346574	3.59E-54	3.23E-53
Hispanic or Latino	Poisson	SMM	PreMA	RR	1.356062008	1.277564533	1.439382608	1.36E-23	2.44E-23
Hispanic or Latino	Poisson	NT-SMM	Bateman	RR	1.398020243	1.304948064	1.497730564	1.54E-21	4.62E-21
Hispanic or Latino	Poisson	NT-SMM	Leonard	RR	1.378986702	1.310252642	1.451326456	7.18E-35	6.46E-34
Hispanic or Latino	Poisson	NT-SMM	PreMA	RR	1.460712879	1.33884358	1.593675428	1.53E-17	2.75E-17
Not Hispanic or Latino	Poisson	SMM	Bateman	RR	1.281786776	1.236302178	1.328944791	2.43E-41	7.30E-41
Not Hispanic or Latino	Poisson	SMM	Leonard	RR	1.298124153	1.250566583	1.347490282	9.89E-43	4.45E-42
Not Hispanic or Latino	Poisson	SMM	PreMA	RR	1.235697943	1.179358768	1.294728498	6.17E-19	9.25E-19
Not Hispanic or Latino	Poisson	NT-SMM	Bateman	RR	1.27566039	1.212448717	1.342167639	6.03E-21	1.36E-20
Not Hispanic or Latino	Poisson	NT-SMM	Leonard	RR	1.320076581	1.257152368	1.386150338	7.67E-29	3.45E-28
Not Hispanic or Latino	Poisson	NT-SMM	PreMA	RR	1.290990119	1.215414903	1.371264646	1.05E-16	1.58E-16
Unknown	Poisson	SMM	Bateman	RR	1.193958148	0.983779266	1.449040561	7.27E-02	0.072739929
Unknown	Poisson	SMM	Leonard	RR	1.270752614	1.031801876	1.565040968	2.42E-02	0.03106276
Unknown	Poisson	SMM	PreMA	RR	1.248676602	1.008240106	1.546450342	4.18E-02	0.04705917
Unknown	Poisson	NT-SMM	Bateman	RR	1.270649732	0.992722781	1.626386311	5.72E-02	0.057170749
Unknown	Poisson	NT-SMM	Leonard	RR	1.30774378	1.008840284	1.695207676	4.27E-02	0.048055459
Unknown	Poisson	NT-SMM	PreMA	RR	1.33136979	1.038746023	1.706428211	2.38E-02	0.030611354

### Sheet: ADI-stratified, UC-wide
group	model	outcome	predictor	estimate type	estimate	95% CI, lower bound	95% CI, upper bound	p-value	adjusted p-value
lowest (1-2)	Poisson	SMM	Bateman	RR	1.198764095	1.145825159	1.254148894	3.63E-15	5.44E-15
lowest (1-2)	Poisson	SMM	Leonard	RR	1.183290938	1.125680673	1.24384959	3.87E-11	4.46E-11
lowest (1-2)	Poisson	SMM	PreMA	RR	1.107203494	1.040842634	1.177795314	1.24E-03	0.001240336
lowest (1-2)	Poisson	NT-SMM	Bateman	RR	1.188847244	1.100258388	1.284568956	1.20E-05	1.28E-05
lowest (1-2)	Poisson	NT-SMM	Leonard	RR	1.232880654	1.142927182	1.329913867	6.09E-08	7.61E-08
lowest (1-2)	Poisson	NT-SMM	PreMA	RR	1.074609151	0.964612973	1.197148349	1.92E-01	0.191530832
low (3-4)	Poisson	SMM	Bateman	RR	1.286244771	1.221878956	1.354001231	7.21E-22	1.54E-21
low (3-4)	Poisson	SMM	Leonard	RR	1.3052243	1.244680712	1.368712841	4.16E-28	1.25E-27
low (3-4)	Poisson	SMM	PreMA	RR	1.263020932	1.180036535	1.351841088	1.65E-11	2.06E-11
low (3-4)	Poisson	NT-SMM	Bateman	RR	1.339576425	1.249056408	1.436656493	2.61E-16	7.84E-16
low (3-4)	Poisson	NT-SMM	Leonard	RR	1.358661016	1.277729073	1.444719225	1.35E-22	5.07E-22
low (3-4)	Poisson	NT-SMM	PreMA	RR	1.416418618	1.2898785	1.555372619	3.07E-13	5.76E-13
moderate (4-6)	Poisson	SMM	Bateman	RR	1.349652894	1.279737906	1.423387496	2.23E-28	8.35E-28
moderate (4-6)	Poisson	SMM	Leonard	RR	1.332690541	1.266916636	1.401879198	9.84E-29	4.92E-28
moderate (4-6)	Poisson	SMM	PreMA	RR	1.308568839	1.220182701	1.403357386	4.80E-14	6.54E-14
moderate (4-6)	Poisson	NT-SMM	Bateman	RR	1.370111248	1.267183108	1.481399822	2.72E-15	6.81E-15
moderate (4-6)	Poisson	NT-SMM	Leonard	RR	1.295768487	1.209593735	1.388082564	1.59E-13	3.41E-13
moderate (4-6)	Poisson	NT-SMM	PreMA	RR	1.399330585	1.273192331	1.537965662	3.14E-12	5.24E-12
high (7-8)	Poisson	SMM	Bateman	RR	1.353103225	1.291035971	1.418154397	1.58E-36	1.19E-35
high (7-8)	Poisson	SMM	Leonard	RR	1.372742031	1.321150884	1.426347821	4.30E-59	6.45E-58
high (7-8)	Poisson	SMM	PreMA	RR	1.351142451	1.275105781	1.431713313	2.34E-24	5.85E-24
high (7-8)	Poisson	NT-SMM	Bateman	RR	1.372287058	1.298739041	1.450000124	2.05E-29	1.54E-28
high (7-8)	Poisson	NT-SMM	Leonard	RR	1.424077288	1.360512154	1.490612278	5.22E-52	7.84E-51
high (7-8)	Poisson	NT-SMM	PreMA	RR	1.442375571	1.345760147	1.545927253	3.98E-25	1.99E-24
highest (9-10)	Poisson	SMM	Bateman	RR	1.275699174	1.203848083	1.351838663	1.83E-16	3.06E-16
highest (9-10)	Poisson	SMM	Leonard	RR	1.301553229	1.227500802	1.380073078	1.16E-18	2.17E-18
highest (9-10)	Poisson	SMM	PreMA	RR	1.307364872	1.193352189	1.432270309	8.56E-09	9.18E-09
highest (9-10)	Poisson	NT-SMM	Bateman	RR	1.285425885	1.196704138	1.380725321	5.93E-12	8.90E-12
highest (9-10)	Poisson	NT-SMM	Leonard	RR	1.280774384	1.188583447	1.38011599	8.42E-11	1.15E-10
highest (9-10)	Poisson	NT-SMM	PreMA	RR	1.33393427	1.199186847	1.483822676	1.14E-07	1.31E-07

### Sheet: PreMA domains, UCSF
domain	model	outcome	estimate type	estimate	95% CI, lower bound	95% CI, upper bound	p-value	adjusted p-value
alcohol	Poisson (adjusted)	SMM	RR	1.343167988	0.938197248	1.92294344	1.07E-01	1.07E-01
diabetes	Poisson (adjusted)	SMM	RR	1.592277934	1.305407196	1.942190165	4.44E-06	1.04E-05
gastrointestinal disease or surgery	Poisson (adjusted)	SMM	RR	1.124121851	1.009726028	1.251478026	3.26E-02	3.81E-02
heart problem	Poisson (adjusted)	SMM	RR	2.052971839	1.768120207	2.383714272	3.79E-21	2.65E-20
high blood pressure	Poisson (adjusted)	SMM	RR	1.803214749	1.524763189	2.132517006	5.61E-12	1.96E-11
lung disease or breathing problems	Poisson (adjusted)	SMM	RR	1.24497663	1.099241546	1.410032959	5.61E-04	0.000982296
unprescribed drugs	Poisson (adjusted)	SMM	RR	1.39E+00	1.134341292	1.700508297	1.47E-03	2.06E-03
alcohol	Poisson (adjusted)	NT-SMM	RR	1.496173833	0.879034762	2.546584316	1.38E-01	1.38E-01
diabetes	Poisson (adjusted)	NT-SMM	RR	1.826585086	1.344862971	2.48085727	1.15E-04	2.68E-04
gastrointestinal disease or surgery	Poisson (adjusted)	NT-SMM	RR	1.169761386	0.985382175	1.388640604	7.32E-02	8.54E-02
heart problem	Poisson (adjusted)	NT-SMM	RR	3.083898354	2.50476913	3.796928406	2.61E-26	1.83E-25
high blood pressure	Poisson (adjusted)	NT-SMM	RR	2.487400143	1.951692842	3.17015021	1.79E-13	6.26E-13
lung disease or breathing problems	Poisson (adjusted)	NT-SMM	RR	1.269350624	1.041053067	1.547712655	1.84E-02	3.22E-02
unprescribed drugs	Poisson (adjusted)	NT-SMM	RR	1.400339703	1.022869996	1.917107055	3.56E-02	4.99E-02

### Sheet: PreMA domains, UC-wide
domain	model	outcome	estimate type	estimate	95% CI, lower bound	95% CI, upper bound	p-value	adjusted p-value
alcohol	Poisson (adjusted)	SMM	RR	1.130706847	0.73658673	1.735705957	5.74E-01	0.574250891
diabetes	Poisson (adjusted)	SMM	RR	1.828788474	1.500079335	2.229526936	2.35E-09	5.49E-09
gastrointestinal disease or surgery	Poisson (adjusted)	SMM	RR	1.221915677	1.101892353	1.355012507	1.45E-04	0.000203067
heart problem	Poisson (adjusted)	SMM	RR	2.27282323	1.947307901	2.65275226	2.22E-25	1.55E-24
high blood pressure	Poisson (adjusted)	SMM	RR	2.266984929	1.937494271	2.652508833	1.72E-24	6.01E-24
lung disease or breathing problems	Poisson (adjusted)	SMM	RR	1.236800765	1.091363561	1.40161921	8.69E-04	0.001014033
unprescribed drugs	Poisson (adjusted)	SMM	RR	1.57E+00	1.303202225	1.901382856	2.50E-06	4.38E-06
alcohol	Poisson (adjusted)	NT-SMM	RR	1.384849736	0.809285181	2.369756467	2.35E-01	0.234854462
diabetes	Poisson (adjusted)	NT-SMM	RR	1.989648767	1.512955958	2.616534998	8.52E-07	1.99E-06
gastrointestinal disease or surgery	Poisson (adjusted)	NT-SMM	RR	1.244349847	1.076185238	1.438791844	3.17E-03	0.003763031
heart problem	Poisson (adjusted)	NT-SMM	RR	3.010799526	2.476754	3.659997636	1.88E-28	1.31E-27
high blood pressure	Poisson (adjusted)	NT-SMM	RR	2.108633859	1.674913204	2.654666965	2.16E-10	7.54E-10
lung disease or breathing problems	Poisson (adjusted)	NT-SMM	RR	1.295912767	1.090592867	1.539887111	3.23E-03	0.003763031
unprescribed drugs	Poisson (adjusted)	NT-SMM	RR	1.694882457	1.315913899	2.182989741	4.39E-05	7.68E-05
